# Proteomic Aging Clocks and the Risk of Mortality among Longer-Term Cancer Survivors in the Atherosclerosis Risk in Communities (ARIC) Study

**DOI:** 10.1101/2024.07.09.24309726

**Authors:** Shuo Wang, Zexi Rao, Anne H. Blaes, Josef Coresh, Corinne E. Joshu, James S. Pankow, Bharat Thyagarajan, Peter Ganz, Weihua Guan, Elizabeth A. Platz, Anna Prizment

**Affiliations:** Department of Laboratory Medicine and Pathology, University of Minnesota, Minneapolis, MN; Division of Biostatistics and Health Data Science, University of Minnesota, Minneapolis, MN; Division of Hematology, Oncology and Transplantation, University of Minnesota, Minneapolis, MN; Departments of Population Health and Medicine, NYU Grossman School of Medicine, New York, NY; Department of Epidemiology, Johns Hopkins Bloomberg School of Public Health, Baltimore, MD; Sidney Kimmel Comprehensive Cancer Center at Johns Hopkins, Baltimore, MD; Division of Epidemiology and Community Health, University of Minnesota, Minneapolis, MN; Division of Cardiology, Zuckerberg San Francisco General Hospital and Department of Medicine, University of California, San Francisco, CA

## Abstract

**Background:** We constructed a new proteomic aging clock (PAC) and computed the published Lehallier’s PAC to estimate biological age. We tested PACs’ associations with mortality in longer-term cancer survivors and cancer-free participants.

**Methods:** ARIC measured 4,712 proteins using SomaScan in plasma samples collected at multiple visits, including Visit 5 (2011-13), from 806 cancer survivors and 3,699 cancer-free participants (aged 66-90). In the training set (N=2,466 randomly selected cancer-free participants), we developed the new PAC using elastic net regression and computed Lehallier’s PAC. Age acceleration was calculated as residuals after regressing each PAC on chronological age after excluding the training set. We used multivariable-adjusted Cox proportional hazards regression to examine the associations of age acceleration with all-cause, cardiovascular disease (CVD), and cancer mortality.

**Results:** Both PACs were correlated with chronological age [r=0.70-0.75]. Age acceleration for these two PACs was similarly associated with all-cause mortality in cancer survivors [hazard ratios (HRs) per 1 SD=1.40-1.42, p<0.01]. The associations with all-cause mortality were similar in cancer survivors and cancer-free participants for both PACs [p-interactions=0.20-0.62]. There were also associations with all-cause mortality in breast cancer survivors for both PACs [HRs=1.54-1.72, p<0.01] and colorectal cancer survivors for the new PAC [HR=1.96, p=0.03]. Additionally, the new PAC was associated with cancer mortality in all cancer survivors. Finally, HRs=1.42-1.61 [p<0.01] for CVD mortality in cancer-free participants for two PACs but the association was insignificant in cancer survivors perhaps due to a limited number of outcomes.

**Conclusion:** PACs hold promise as potential biomarkers for premature mortality in cancer survivors.
