## Supplemental material for "Proteomic Aging Clocks and the Risk of Mortality among Longer-Term Cancer Survivors in the Atherosclerosis Risk in Communities (ARIC) Study"

### Sheet: README
The "KEGG_PAC at V5" file describes pathways (as documented in KEGG database) related to proteins included in the proteomic aging clock (PAC) at Visit 5.

### Sheet: KEGG_PAC at V5
Aptamer	KEGG_PATHWAY_IDs	KEGG_PATHWAY
SeqId_10001-7	map04010, map04012, map04062, map04270, map04370, map04510, map04540, map04650, map04660, map04662, map04664, map04666, map04720, map04722, map04730, map04810, map04910, map04912, map04914, map04916, map05160, map05200, map05210, map05211, map05212, map05213, map05214, map05215, map05218, map05219, map05220, map05221, map05223	MAPK signaling pathway, ErbB signaling pathway, Chemokine signaling pathway, Vascular smooth muscle contraction, VEGF signaling pathway, Focal adhesion, Gap junction, Natural killer cell mediated cytotoxicity, T cell receptor signaling pathway, B cell receptor signaling pathway, Fc epsilon RI signaling pathway, Fc gamma R-mediated phagocytosis, Long-term potentiation, Neurotrophin signaling pathw…
SeqId_10336-3	map04120, map04141	Ubiquitin mediated proteolysis, Protein processing in endoplasmic reticulum
SeqId_10361-25	map05160	Hepatitis C
SeqId_10435-2	map00511, map04142	Other glycan degradation, Lysosome
SeqId_10490-3	map00510, map01100, map04141	N-Glycan biosynthesis, Metabolic pathways, Protein processing in endoplasmic reticulum
SeqId_10530-8	map03050	Proteasome
SeqId_10550-37	map04060, map04350	Cytokine-cytokine receptor interaction, TGF-beta signaling pathway
SeqId_10615-18	map04514	Cell adhesion molecules
SeqId_10708-3	map04912	GnRH signaling pathway
SeqId_10892-8	map04060, map04630	Cytokine-cytokine receptor interaction, JAK-STAT signaling pathway
SeqId_11193-27	map04950	Maturity onset diabetes of the young
SeqId_11258-41	map04514, map04672	Cell adhesion molecules, Intestinal immune network for IgA production
SeqId_11264-33	map00230, map00232, map00983, map01100, map04146	Purine metabolism, Caffeine metabolism, Drug metabolism - other enzymes, Metabolic pathways, Peroxisome
SeqId_11278-4	map04510, map04512, map04974, map05146	Focal adhesion, ECM-receptor interaction, Protein digestion and absorption, Amoebiasis
SeqId_11424-4	map00350, map01100	Tyrosine metabolism, Metabolic pathways
SeqId_11429-80	map03040	Spliceosome
SeqId_11617-1	map04514, map04650, map04670, map04810, map05144, map05150, map05323, map05416	Cell adhesion molecules, Natural killer cell mediated cytotoxicity, Leukocyte transendothelial migration, Regulation of actin cytoskeleton, Malaria, Staphylococcus aureus infection, Rheumatoid arthritis, Viral myocarditis
SeqId_11661-11	map04621	NOD-like receptor signaling pathway
SeqId_12373-73	map03040	Spliceosome
SeqId_12378-71	map04612	Antigen processing and presentation
SeqId_12409-90	map04145, map05146	Phagosome, Amoebiasis
SeqId_12427-8	map04010, map04110, map04914	MAPK signaling pathway, Cell cycle, Progesterone-mediated oocyte maturation
SeqId_12457-10	map00270, map01100	Cysteine and methionine metabolism, Metabolic pathways
SeqId_12458-79	map04010, map04020, map04114, map04210, map04310, map04360, map04370, map04650, map04660, map04662, map04720, map05010, map05014	MAPK signaling pathway, Calcium signaling pathway, Oocyte meiosis, Apoptosis, Wnt signaling pathway, Axon guidance, VEGF signaling pathway, Natural killer cell mediated cytotoxicity, T cell receptor signaling pathway, B cell receptor signaling pathway, Long-term potentiation, Alzheimer disease, Amyotrophic lateral sclerosis
SeqId_12581-39	map00562, map01100, map04070	Inositol phosphate metabolism, Metabolic pathways, Phosphatidylinositol signaling system
SeqId_12597-68	map04140, map04622, map05131	Autophagy - animal, RIG-I-like receptor signaling pathway, Shigellosis
SeqId_12750-9	map04145, map04514, map04650, map04670, map04810, map05140, map05144, map05146, map05150, map05323, map05416	Phagosome, Cell adhesion molecules, Natural killer cell mediated cytotoxicity, Leukocyte transendothelial migration, Regulation of actin cytoskeleton, Leishmaniasis, Malaria, Amoebiasis, Staphylococcus aureus infection, Rheumatoid arthritis, Viral myocarditis
SeqId_12758-47	map04080, map04730	Neuroactive ligand-receptor interaction, Long-term depression
SeqId_12768-3	map04910	Insulin signaling pathway
SeqId_12830-4	map03013, map03015	Nucleocytoplasmic transport, mRNA surveillance pathway
SeqId_12873-11	map04514	Cell adhesion molecules
SeqId_12881-17	map00830, map01100	Retinol metabolism, Metabolic pathways
SeqId_12904-180	map04977	Vitamin digestion and absorption
SeqId_12980-31	map03040	Spliceosome
SeqId_13032-1	map04140	Autophagy - animal
SeqId_13085-18	map04080	Neuroactive ligand-receptor interaction
SeqId_13132-14	map04360	Axon guidance
SeqId_13228-75	map04110, map04115, map04120, map04144, map05200, map05214, map05215, map05218, map05219, map05220	Cell cycle, p53 signaling pathway, Ubiquitin mediated proteolysis, Endocytosis, Pathways in cancer, Glioma, Prostate cancer, Melanoma, Bladder cancer, Chronic myeloid leukemia
SeqId_13384-110	map00020, map01100, map05200, map05211	Citrate cycle (TCA cycle), Metabolic pathways, Pathways in cancer, Renal cell carcinoma
SeqId_13438-115	map04350	TGF-beta signaling pathway
SeqId_13449-25	map03040	Spliceosome
SeqId_13491-40	map00230	Purine metabolism
SeqId_13530-5	map04080	Neuroactive ligand-receptor interaction
SeqId_13568-30	map03050	Proteasome
SeqId_13609-11	map03022	Basal transcription factors
SeqId_13658-31	map04060, map04510, map04540, map04810, map05215, map05218	Cytokine-cytokine receptor interaction, Focal adhesion, Gap junction, Regulation of actin cytoskeleton, Prostate cancer, Melanoma
SeqId_13665-35	map03015	mRNA surveillance pathway
SeqId_13991-47	map03013, map05416	Nucleocytoplasmic transport, Viral myocarditis
SeqId_14024-196	map04060, map04060	Cytokine-cytokine receptor interaction, Cytokine-cytokine receptor interaction
SeqId_14028-22	map00562, map01100, map04070	Inositol phosphate metabolism, Metabolic pathways, Phosphatidylinositol signaling system
SeqId_14139-16	map04012	ErbB signaling pathway
SeqId_14597-5	map04360	Axon guidance
SeqId_14688-6	map04010	MAPK signaling pathway
SeqId_15324-58	map00860	Porphyrin metabolism
SeqId_15343-337	map04610	Complement and coagulation cascades
SeqId_15376-134	map04142	Lysosome
SeqId_15395-15	map00480, map00980, map00982	Glutathione metabolism, Metabolism of xenobiotics by cytochrome P450, Drug metabolism - cytochrome P450
SeqId_15414-316	map00010, map00270, map00620, map00640, map01100	Glycolysis / Gluconeogenesis, Cysteine and methionine metabolism, Pyruvate metabolism, Propanoate metabolism, Metabolic pathways
SeqId_15470-11	map00511, map00520, map00531, map00603, map00604, map01100, map04142	Other glycan degradation, Amino sugar and nucleotide sugar metabolism, Glycosaminoglycan degradation, Glycosphingolipid biosynthesis - globo and isoglobo series, Glycosphingolipid biosynthesis - ganglio series, Metabolic pathways, Lysosome
SeqId_15509-2	map00531, map01100, map04142	Glycosaminoglycan degradation, Metabolic pathways, Lysosome
SeqId_15527-90	map00010, map00020, map00260, map00280, map00620, map01100	Glycolysis / Gluconeogenesis, Citrate cycle (TCA cycle), Glycine, serine and threonine metabolism, Valine, leucine and isoleucine degradation, Pyruvate metabolism, Metabolic pathways
SeqId_15533-97	map04145	Phagosome
SeqId_15558-63	map04614	Renin-angiotensin system
SeqId_15570-99	map04610, map04640, map04662	Complement and coagulation cascades, Hematopoietic cell lineage, B cell receptor signaling pathway
SeqId_15574-37	map04110, map04914	Cell cycle, Progesterone-mediated oocyte maturation
SeqId_15607-56	map00010, map00230, map00620, map01100, map04910, map04930, map04950	Glycolysis / Gluconeogenesis, Purine metabolism, Pyruvate metabolism, Metabolic pathways, Insulin signaling pathway, Type II diabetes mellitus, Maturity onset diabetes of the young
SeqId_15626-223	map04512	ECM-receptor interaction
SeqId_15644-1	map00780, map01100, map04977	Biotin metabolism, Metabolic pathways, Vitamin digestion and absorption
SeqId_15678-71	map04310	Wnt signaling pathway
SeqId_16057-6	map04142	Lysosome
SeqId_16070-7	map04310	Wnt signaling pathway
SeqId_16288-17	map04360	Axon guidance
SeqId_16300-4	map04380	Osteoclast differentiation
SeqId_16915-153	map04360	Axon guidance
SeqId_17335-18	map04130, map04962, map04970	SNARE interactions in vesicular transport, Vasopressin-regulated water reabsorption, Salivary secretion
SeqId_17372-5	map03013, map04012, map04150, map04910, map05221	Nucleocytoplasmic transport, ErbB signaling pathway, mTOR signaling pathway, Insulin signaling pathway, Acute myeloid leukemia
SeqId_17398-55	map00860	Porphyrin metabolism
SeqId_17752-24	map00330, map01100, map05146	Arginine and proline metabolism, Metabolic pathways, Amoebiasis
SeqId_17766-5	map04062, map04145, map04380, map04666, map04670, map05140	Chemokine signaling pathway, Phagosome, Osteoclast differentiation, Fc gamma R-mediated phagocytosis, Leukocyte transendothelial migration, Leishmaniasis
SeqId_17774-38	map03040, map05322	Spliceosome, Systemic lupus erythematosus
SeqId_17817-22	map04150	mTOR signaling pathway
SeqId_18187-16	map00250, map00340	Alanine, aspartate and glutamate metabolism, Histidine metabolism
SeqId_18190-15	map04621	NOD-like receptor signaling pathway
SeqId_18255-6	map00520	Amino sugar and nucleotide sugar metabolism
SeqId_18282-1	map04062	Chemokine signaling pathway
SeqId_18289-16	map04060, map04062	Cytokine-cytokine receptor interaction, Chemokine signaling pathway
SeqId_18330-7	map00010, map00030, map00052, map00230, map00500, map00520, map01100	Glycolysis / Gluconeogenesis, Pentose phosphate pathway, Galactose metabolism, Purine metabolism, Starch and sucrose metabolism, Amino sugar and nucleotide sugar metabolism, Metabolic pathways
SeqId_18339-207	map03050	Proteasome
SeqId_18860-2	map04920	Adipocytokine signaling pathway
SeqId_18880-81	map04510, map04512, map04974, map05146	Focal adhesion, ECM-receptor interaction, Protein digestion and absorption, Amoebiasis
SeqId_18930-28	map04360	Axon guidance
SeqId_18935-14	map04620, map05130	Toll-like receptor signaling pathway, Pathogenic Escherichia coli infection
SeqId_19111-10	map04120	Ubiquitin mediated proteolysis
SeqId_19296-51	map04510, map04530, map04670, map04810	Focal adhesion, Tight junction, Leukocyte transendothelial migration, Regulation of actin cytoskeleton
SeqId_19347-37	map00910	Nitrogen metabolism
SeqId_19366-8	map04146	Peroxisome
SeqId_19575-4	map04060, map04630, map04640	Cytokine-cytokine receptor interaction, JAK-STAT signaling pathway, Hematopoietic cell lineage
SeqId_19623-26	map03010	Ribosome
SeqId_19637-9	map04730	Long-term depression
SeqId_2212-69	map04610	Complement and coagulation cascades
SeqId_2475-1	map04060, map04144, map04640, map04916, map05200, map05221	Cytokine-cytokine receptor interaction, Endocytosis, Hematopoietic cell lineage, Melanogenesis, Pathways in cancer, Acute myeloid leukemia
SeqId_2516-57	map04060, map04062	Cytokine-cytokine receptor interaction, Chemokine signaling pathway
SeqId_2558-51	map04916, map04920	Melanogenesis, Adipocytokine signaling pathway
SeqId_2571-12	map04115	p53 signaling pathway
SeqId_2637-77	map04145	Phagosome
SeqId_2645-54	map04062, map04144, map04530, map04910, map04930	Chemokine signaling pathway, Endocytosis, Tight junction, Insulin signaling pathway, Type II diabetes mellitus
SeqId_2658-27	map04722	Neurotrophin signaling pathway
SeqId_2665-26	map04060, map04672	Cytokine-cytokine receptor interaction, Intestinal immune network for IgA production
SeqId_2677-1	map04010, map04012, map04020, map04060, map04144, map04320, map04510, map04520, map04540, map04810, map04912, map05120, map05160, map05200, map05212, map05213, map05214, map05215, map05218, map05219, map05223	MAPK signaling pathway, ErbB signaling pathway, Calcium signaling pathway, Cytokine-cytokine receptor interaction, Endocytosis, Dorso-ventral axis formation, Focal adhesion, Adherens junction, Gap junction, Regulation of actin cytoskeleton, GnRH signaling pathway, Epithelial cell signaling in Helicobacter pylori infection, Hepatitis C, Pathways in cancer, Pancreatic cancer, Endometrial cancer, Gl…
SeqId_2692-74	map00564, map00565, map00590, map00591, map00592, map01100, map04010, map04270, map04370, map04664, map04730, map04912, map04972, map04975, map05145	Glycerophospholipid metabolism, Ether lipid metabolism, Arachidonic acid metabolism, Linoleic acid metabolism, alpha-Linolenic acid metabolism, Metabolic pathways, MAPK signaling pathway, Vascular smooth muscle contraction, VEGF signaling pathway, Fc epsilon RI signaling pathway, Long-term depression, GnRH signaling pathway, Pancreatic secretion, Fat digestion and absorption, Toxoplasmosis
SeqId_2754-50	map04145, map04610, map05140, map05142, map05150, map05322	Phagosome, Complement and coagulation cascades, Leishmaniasis, Chagas disease, Staphylococcus aureus infection, Systemic lupus erythematosus
SeqId_2826-53	map04060, map04060	Cytokine-cytokine receptor interaction, Cytokine-cytokine receptor interaction
SeqId_2835-1	map03450	Non-homologous end-joining
SeqId_2851-63	map04610, map05020, map05150, map05322	Complement and coagulation cascades, Prion disease, Staphylococcus aureus infection, Systemic lupus erythematosus
SeqId_2913-1	map04060, map04062	Cytokine-cytokine receptor interaction, Chemokine signaling pathway
SeqId_2949-6	map00564, map00565, map00590, map00591, map00592, map01100, map04010, map04270, map04370, map04664, map04730, map04912, map04972, map04975, map05145	Glycerophospholipid metabolism, Ether lipid metabolism, Arachidonic acid metabolism, Linoleic acid metabolism, alpha-Linolenic acid metabolism, Metabolic pathways, MAPK signaling pathway, Vascular smooth muscle contraction, VEGF signaling pathway, Fc epsilon RI signaling pathway, Long-term depression, GnRH signaling pathway, Pancreatic secretion, Fat digestion and absorption, Toxoplasmosis
SeqId_2952-75	map04114, map04115, map04150, map04510, map04730, map04914, map04960, map05200, map05214, map05215, map05218, map05410, map05414	Oocyte meiosis, p53 signaling pathway, mTOR signaling pathway, Focal adhesion, Long-term depression, Progesterone-mediated oocyte maturation, Aldosterone-regulated sodium reabsorption, Pathways in cancer, Glioma, Prostate cancer, Melanoma, Hypertrophic cardiomyopathy, Dilated cardiomyopathy
SeqId_2991-9	map04010, map04060, map04210, map04380, map04640, map05146	MAPK signaling pathway, Cytokine-cytokine receptor interaction, Apoptosis, Osteoclast differentiation, Hematopoietic cell lineage, Amoebiasis
SeqId_3038-9	map04060, map04062, map04620	Cytokine-cytokine receptor interaction, Chemokine signaling pathway, Toll-like receptor signaling pathway
SeqId_3074-6	map04620	Toll-like receptor signaling pathway
SeqId_3198-4	map00531, map01100, map04142	Glycosaminoglycan degradation, Metabolic pathways, Lysosome
SeqId_3216-2	map04672	Intestinal immune network for IgA production
SeqId_3232-28	map00740, map04142, map04380, map05323	Riboflavin metabolism, Lysosome, Osteoclast differentiation, Rheumatoid arthritis
SeqId_3296-92	map04514	Cell adhesion molecules
SeqId_3309-2	map04145, map04380, map04666, map05140, map05150, map05322	Phagosome, Osteoclast differentiation, Fc gamma R-mediated phagocytosis, Leishmaniasis, Staphylococcus aureus infection, Systemic lupus erythematosus
SeqId_3327-27	map04360	Axon guidance
SeqId_3336-50	map04610	Complement and coagulation cascades
SeqId_3364-76	map04142	Lysosome
SeqId_3374-49	map04062, map04666	Chemokine signaling pathway, Fc gamma R-mediated phagocytosis
SeqId_3396-54	map04614	Renin-angiotensin system
SeqId_3427-63	map03008, map04310, map04520, map04530	Ribosome biogenesis in eukaryotes, Wnt signaling pathway, Adherens junction, Tight junction
SeqId_3434-34	map04510, map04512, map04810, map05100, map05146, map05200, map05222	Focal adhesion, ECM-receptor interaction, Regulation of actin cytoskeleton, Bacterial invasion of epithelial cells, Amoebiasis, Pathways in cancer, Small cell lung cancer
SeqId_3448-13	map04520, map04910, map04930, map04960	Adherens junction, Insulin signaling pathway, Type II diabetes mellitus, Aldosterone-regulated sodium reabsorption
SeqId_3452-17	map04380, map04650, map04660, map05340	Osteoclast differentiation, Natural killer cell mediated cytotoxicity, T cell receptor signaling pathway, Primary immunodeficiency
SeqId_3484-60	map04614	Renin-angiotensin system
SeqId_3600-2	map00520	Amino sugar and nucleotide sugar metabolism
SeqId_3803-10	map04970	Salivary secretion
SeqId_3807-1	map04010, map04810, map05200, map05218	MAPK signaling pathway, Regulation of actin cytoskeleton, Pathways in cancer, Melanoma
SeqId_3808-76	map04010, map04144, map04810, map05200, map05215	MAPK signaling pathway, Endocytosis, Regulation of actin cytoskeleton, Pathways in cancer, Prostate cancer
SeqId_4138-25	map04060, map04630	Cytokine-cytokine receptor interaction, JAK-STAT signaling pathway
SeqId_4140-3	map04060, map04630, map04640	Cytokine-cytokine receptor interaction, JAK-STAT signaling pathway, Hematopoietic cell lineage
SeqId_4144-13	map04060, map04062	Cytokine-cytokine receptor interaction, Chemokine signaling pathway
SeqId_4145-58	map04010, map04722	MAPK signaling pathway, Neurotrophin signaling pathway
SeqId_4151-6	map04080, map04610, map05150	Neuroactive ligand-receptor interaction, Complement and coagulation cascades, Staphylococcus aureus infection
SeqId_4152-58	map04610	Complement and coagulation cascades
SeqId_4163-5	map05322	Systemic lupus erythematosus
SeqId_4301-58	map00240, map00983, map01100	Pyrimidine metabolism, Drug metabolism - other enzymes, Metabolic pathways
SeqId_4324-33	map04970	Salivary secretion
SeqId_4498-62	map04514, map05020	Cell adhesion molecules, Prion disease
SeqId_4673-13	map04060, map04620, map04621, map04623, map04630, map04640, map04672, map05020, map05142, map05143, map05144, map05146, map05200, map05323, map05332, map05410	Cytokine-cytokine receptor interaction, Toll-like receptor signaling pathway, NOD-like receptor signaling pathway, Cytosolic DNA-sensing pathway, JAK-STAT signaling pathway, Hematopoietic cell lineage, Intestinal immune network for IgA production, Prion disease, Chagas disease, African trypanosomiasis, Malaria, Amoebiasis, Pathways in cancer, Rheumatoid arthritis, Graft-versus-host disease, Hyper…
SeqId_4801-13	map04970	Salivary secretion
SeqId_4876-32	map04610	Complement and coagulation cascades
SeqId_4889-82	map04310, map04340, map04916, map05200, map05217	Wnt signaling pathway, Hedgehog signaling pathway, Melanogenesis, Pathways in cancer, Basal cell carcinoma
SeqId_4913-78	map04060, map04062	Cytokine-cytokine receptor interaction, Chemokine signaling pathway
SeqId_4923-79	map04060, map04350	Cytokine-cytokine receptor interaction, TGF-beta signaling pathway
SeqId_5008-51	map04146, map05016	Peroxisome, Huntington disease
SeqId_5014-49	map04012, map04360, map04660, map05130	ErbB signaling pathway, Axon guidance, T cell receptor signaling pathway, Pathogenic Escherichia coli infection
SeqId_5060-62	map04514	Cell adhesion molecules
SeqId_5087-5	map04060, map04630	Cytokine-cytokine receptor interaction, JAK-STAT signaling pathway
SeqId_5089-11	map04060, map04630, map04640, map05340	Cytokine-cytokine receptor interaction, JAK-STAT signaling pathway, Hematopoietic cell lineage, Primary immunodeficiency
SeqId_5100-53	map04142	Lysosome
SeqId_5108-72	map04320, map04330	Dorso-ventral axis formation, Notch signaling pathway
SeqId_5253-1	map00230, map04020, map04742	Purine metabolism, Calcium signaling pathway, Taste transduction
SeqId_5265-12	map04660	T cell receptor signaling pathway
SeqId_5363-51	map04360	Axon guidance
SeqId_5451-1	map04514	Cell adhesion molecules
SeqId_5457-5	map04145	Phagosome
SeqId_5463-22	map04340	Hedgehog signaling pathway
SeqId_5638-23	map00310, map00514	Lysine degradation, Other types of O-glycan biosynthesis
SeqId_5663-18	map04060, map04062	Cytokine-cytokine receptor interaction, Chemokine signaling pathway
SeqId_5671-1	map04972, map04974	Pancreatic secretion, Protein digestion and absorption
SeqId_5676-54	map04916	Melanogenesis
SeqId_5740-17	map04360	Axon guidance
SeqId_5813-58	map04060, map04630, map04640	Cytokine-cytokine receptor interaction, JAK-STAT signaling pathway, Hematopoietic cell lineage
SeqId_5879-51	map04962, map05016	Vasopressin-regulated water reabsorption, Huntington disease
SeqId_5947-90	map04640	Hematopoietic cell lineage
SeqId_6221-1	map00010, map01100	Glycolysis / Gluconeogenesis, Metabolic pathways
SeqId_6357-83	map04972, map04974	Pancreatic secretion, Protein digestion and absorption
SeqId_6361-49	map04010	MAPK signaling pathway
SeqId_6408-2	map04060, map04350	Cytokine-cytokine receptor interaction, TGF-beta signaling pathway
SeqId_6421-52	map04060, map04140, map04620, map04622, map04623, map04630, map04650, map05160, map05320	Cytokine-cytokine receptor interaction, Autophagy - animal, Toll-like receptor signaling pathway, RIG-I-like receptor signaling pathway, Cytosolic DNA-sensing pathway, JAK-STAT signaling pathway, Natural killer cell mediated cytotoxicity, Hepatitis C, Autoimmune thyroid disease
SeqId_6434-18	map00260, map00350, map00360, map00410, map01100	Glycine, serine and threonine metabolism, Tyrosine metabolism, Phenylalanine metabolism, beta-Alanine metabolism, Metabolic pathways
SeqId_6485-59	map05340	Primary immunodeficiency
SeqId_6533-20	map04142	Lysosome
SeqId_6577-64	map04510, map04512, map05143, map05145, map05146, map05200, map05222	Focal adhesion, ECM-receptor interaction, African trypanosomiasis, Toxoplasmosis, Amoebiasis, Pathways in cancer, Small cell lung cancer
SeqId_6631-17	map04974	Protein digestion and absorption
SeqId_6649-51	map04360	Axon guidance
SeqId_6706-18	map00790, map01100	Folate biosynthesis, Metabolic pathways
SeqId_6941-11	map04142	Lysosome
SeqId_6947-4	map00601, map01100	Glycosphingolipid biosynthesis - lacto and neolacto series, Metabolic pathways
SeqId_7015-8	map04380	Osteoclast differentiation
SeqId_7019-13	map04360	Axon guidance
SeqId_7064-2	map04130	SNARE interactions in vesicular transport
SeqId_7116-31	map04380	Osteoclast differentiation
SeqId_7127-3	map03320	PPAR signaling pathway
SeqId_7196-21	map04060, map04622, map04630	Cytokine-cytokine receptor interaction, RIG-I-like receptor signaling pathway, JAK-STAT signaling pathway
SeqId_7208-60	map00510, map01100	N-Glycan biosynthesis, Metabolic pathways
SeqId_7717-95	map02010, map04971, map04972, map04976, map05110	ABC transporters, Gastric acid secretion, Pancreatic secretion, Bile secretion, Vibrio cholerae infection
SeqId_7732-45	map04130	SNARE interactions in vesicular transport
SeqId_7737-76	map04510, map04512, map04810, map05410, map05412, map05414	Focal adhesion, ECM-receptor interaction, Regulation of actin cytoskeleton, Hypertrophic cardiomyopathy, Arrhythmogenic right ventricular cardiomyopathy, Dilated cardiomyopathy
SeqId_7808-5	map00534, map01100	Glycosaminoglycan biosynthesis - heparan sulfate / heparin, Metabolic pathways
SeqId_7879-12	map00140, map00591, map00830, map00980, map00982, map00983, map01100, map04976	Steroid hormone biosynthesis, Linoleic acid metabolism, Retinol metabolism, Metabolism of xenobiotics by cytochrome P450, Drug metabolism - cytochrome P450, Drug metabolism - other enzymes, Metabolic pathways, Bile secretion
SeqId_7886-26	map00600, map01100	Sphingolipid metabolism, Metabolic pathways
SeqId_7918-114	map00500, map01100, map04970, map04973	Starch and sucrose metabolism, Metabolic pathways, Salivary secretion, Carbohydrate digestion and absorption
SeqId_7930-3	map03018	RNA degradation
SeqId_7952-2	map04130	SNARE interactions in vesicular transport
SeqId_7981-230	map00532, map00534, map01100	Glycosaminoglycan biosynthesis - chondroitin sulfate / dermatan sulfate, Glycosaminoglycan biosynthesis - heparan sulfate / heparin, Metabolic pathways
SeqId_7994-41	map04141	Protein processing in endoplasmic reticulum
SeqId_8064-125	map04514	Cell adhesion molecules
SeqId_8098-37	map00590, map01100	Arachidonic acid metabolism, Metabolic pathways
SeqId_8250-2	map04520	Adherens junction
SeqId_8274-64	map04130, map04145	SNARE interactions in vesicular transport, Phagosome
SeqId_8300-82	map04146	Peroxisome
SeqId_8304-50	map04060, map04380	Cytokine-cytokine receptor interaction, Osteoclast differentiation
SeqId_8429-16	map04310, map05200, map05210, map05213, map05217	Wnt signaling pathway, Pathways in cancer, Colorectal cancer, Endometrial cancer, Basal cell carcinoma
SeqId_8462-18	map04060, map04080, map04630	Cytokine-cytokine receptor interaction, Neuroactive ligand-receptor interaction, JAK-STAT signaling pathway
SeqId_8470-213	map03030	DNA replication
SeqId_8601-167	map05010, map05010, map05144, map05144	Alzheimer disease, Alzheimer disease, Malaria, Malaria
SeqId_8778-3	map04350	TGF-beta signaling pathway
SeqId_8803-61	map04514, map04520	Cell adhesion molecules, Adherens junction
SeqId_8833-20	map04060, map04210, map04650	Cytokine-cytokine receptor interaction, Apoptosis, Natural killer cell mediated cytotoxicity
SeqId_8974-172	map04974	Protein digestion and absorption
SeqId_8982-65	map04145, map04350, map04510, map04512, map05144	Phagosome, TGF-beta signaling pathway, Focal adhesion, ECM-receptor interaction, Malaria
SeqId_9000-177	map04974	Protein digestion and absorption
SeqId_9017-58	map00052, map01100, map04973	Galactose metabolism, Metabolic pathways, Carbohydrate digestion and absorption
SeqId_9170-24	map04060, map05323	Cytokine-cytokine receptor interaction, Rheumatoid arthritis
SeqId_9182-3	map05010, map05010, map05144, map05144	Alzheimer disease, Alzheimer disease, Malaria, Malaria
SeqId_9276-7	map04972, map04974	Pancreatic secretion, Protein digestion and absorption
SeqId_9287-6	map00790, map01100	Folate biosynthesis, Metabolic pathways
SeqId_9377-25	map04060, map04640, map04916, map05200	Cytokine-cytokine receptor interaction, Hematopoietic cell lineage, Melanogenesis, Pathways in cancer
SeqId_9459-7	map04010, map04060, map04115, map04210, map04650, map04940, map05010, map05142, map05143, map05200, map05320, map05330, map05332	MAPK signaling pathway, Cytokine-cytokine receptor interaction, p53 signaling pathway, Apoptosis, Natural killer cell mediated cytotoxicity, Type I diabetes mellitus, Alzheimer disease, Chagas disease, African trypanosomiasis, Pathways in cancer, Autoimmune thyroid disease, Allograft rejection, Graft-versus-host disease
SeqId_9576-58	map04950	Maturity onset diabetes of the young
SeqId_9580-5	map04510, map04512, map05145, map05146, map05200, map05222	Focal adhesion, ECM-receptor interaction, Toxoplasmosis, Amoebiasis, Pathways in cancer, Small cell lung cancer
SeqId_9595-11	map00052, map00510, map00514, map00533, map00601, map01100	Galactose metabolism, N-Glycan biosynthesis, Other types of O-glycan biosynthesis, Glycosaminoglycan biosynthesis - keratan sulfate, Glycosphingolipid biosynthesis - lacto and neolacto series, Metabolic pathways
SeqId_9606-4	map03013	Nucleocytoplasmic transport
SeqId_9805-51	map04360	Axon guidance
SeqId_9865-40	map04120	Ubiquitin mediated proteolysis
SeqId_9870-17	map00380, map00970	Tryptophan metabolism, Aminoacyl-tRNA biosynthesis
SeqId_9874-28	map04110, map04350, map05200, map05222	Cell cycle, TGF-beta signaling pathway, Pathways in cancer, Small cell lung cancer
SeqId_9880-33	map00380, map01100	Tryptophan metabolism, Metabolic pathways
SeqId_9942-2	map03008, map03013, map03015	Ribosome biogenesis in eukaryotes, Nucleocytoplasmic transport, mRNA surveillance pathway
